# Metal mixtures associate with higher amyotrophic lateral sclerosis risk and mortality independent of genetic risk and correlate to self-reported exposures: a case-control study

**DOI:** 10.1101/2024.02.27.24303143

**Authors:** Dae Gyu Jang, John Dou, Emily J. Koubek, Samuel Teener, Lili Zhao, Kelly M. Bakulski, Bhramar Mukherjee, Stuart A. Batterman, Eva L. Feldman, Stephen A. Goutman

**Affiliations:** Department of Neurology, University of Michigan, Ann Arbor, MI; NeuroNetwork for Emerging Therapies, University of Michigan, Ann Arbor, MI; Department of Epidemiology, University of Michigan, Ann Arbor, MI; Department of Biostatistics, Corewell Health, Royal Oak, MI; Department of Biostatistics, University of Michigan, Ann Arbor, MI; Department of Environmental Health Sciences, University of Michigan, Ann Arbor, MI

**Keywords:** Amyotrophic lateral sclerosis (ALS), metals, polygenic risk score, environmental risk score

## Abstract

**Background:** The pathogenesis of amyotrophic lateral sclerosis (ALS) involves both genetic and environmental factors. This study investigates associations between metal measures in plasma and urine, ALS risk and survival, and exposure sources.

**Methods:** Participants with and without ALS from Michigan provided plasma and urine samples for metal measurement via inductively coupled plasma mass spectrometry. Odds and hazard ratios for each metal were computed using risk and survival models. Environmental risk scores (ERS) were created to evaluate the association between exposure mixtures and ALS risk and survival and exposure source. ALS (ALS-PGS) and metal (metal-PGS) polygenic risk scores were constructed from an independent genome-wide association study and relevant literature-selected SNPs.

**Results:** Plasma and urine samples from 454 ALS and 294 control participants were analyzed. Elevated levels of individual metals, including copper, selenium, and zinc, significantly associated with ALS risk and survival. ERS representing metal mixtures strongly associated with ALS risk (plasma, OR=2.95, CI=2.38-3.62, *p*<0.001; urine, OR=3.10, CI=2.43-3.97, *p*<0.001) and poorer ALS survival (plasma, HR=1.42, CI=1.24-1.63, *p*<0.001; urine, HR=1.52, CI=1.31-1.76, *p*<0.001). Addition of the ALS-PGS or metal-PGS did not alter the significance of metals with ALS risk and survival. Occupations with high potential of metal exposure associated with elevated ERS. Additionally, occupational and non-occupational metal exposures associated with measured plasma and urine metals.

**Conclusion:** Metals in plasma and urine associated with increased ALS risk and reduced survival, independent of genetic risk, and correlated with occupational and non-occupational metal exposures. These data underscore the significance of metal exposure in ALS risk and progression.
