## Supplemental Table 2 for "Metal mixtures associate with higher amyotrophic lateral sclerosis risk and mortality independent of genetic risk and correlate to self-reported exposures: a case-control study"

### Sheet: metal_unweighted_SNPs_combi
GeneSymbol	SNP	RiskAllele	RefAllele	CHR	BP	Reference
CYP1A1	rs2472299	C	T	15	75033400	Lee KM, Ward MH, Han S, Ahn HS, Kang HJ, Choi HS, et al. 2009. Paternal smoking, genetic polymorphisms in cyp1a1 and childhood leukemia risk. Leukemia research 33:250-258.
GSTM1	rs1065411	C	G	1	110233138	Moyer AM, Salavaggione OE, Hebbring SJ, Moon I, Hildebrandt MA, Eckloff BW, et al. 2007. Glutathione s-transferase t1 and m1: Gene sequence variation and functional genomics. Clinical cancer research : an official journal of the American Association for Cancer Research 13:7207-7216.
GSTT1	rs2266637	A	G	1	24376845	Moyer AM, Salavaggione OE, Hebbring SJ, Moon I, Hildebrandt MA, Eckloff BW, et al. 2007. Glutathione s-transferase t1 and m1: Gene sequence variation and functional genomics. Clinical cancer research : an official journal of the American Association for Cancer Research 13:7207-7216.
ABCC1	rs11075290	C	T	16	16098379	Llop S, Engstrom K, Ballester F, Franforte E, Alhamdow A, Pisa F, et al. 2014. Polymorphisms in abc transporter genes and concentrations of mercury in newborns--evidence from two mediterranean birth cohorts. PloS one 9:e97172.
AKR1C1	rs12529	G	C	10	5136651	Lan Q, Mumford JL, Shen M, Demarini DM, Bonner MR, He X, et al. 2004. Oxidative damage-related genes akr1c3 and ogg1 modulate risks for lung cancer due to exposure to pah-rich coal combustion emissions. Carcinogenesis 25:2177-2181
GPX1	rs1050450	T	C	3	49394834	Soerensen M, Christensen K, Stevnsner T, Christiansen L. 2009. The mn-superoxide dismutase single nucleotide polymorphism rs4880 and the glutathione peroxidase 1 single nucleotide polymorphism rs1050450 are associated with aging and longevity in the oldest old. Mechanisms of ageing and development 130:308-314.
SOD2	rs4880	T	C	6	160113872	Soerensen M, Christensen K, Stevnsner T, Christiansen L. 2009. The mn-superoxide dismutase single nucleotide polymorphism rs4880 and the glutathione peroxidase 1 single nucleotide polymorphism rs1050450 are associated with aging and longevity in the oldest old. Mechanisms of ageing and development 130:308-314.
TXNRD1	rs6539137	A	T	12	104707180	Mitchell J, Morris A, de Belleroche J. 2009. Thioredoxin reductase 1 haplotypes modify familial amyotrophic lateral sclerosis onset. Free radical biology & medicine 46:202-211.
CYP1A2	rs762551	A	C	15	75041917	Zhou SF, Wang B, Yang LP, Liu JP. 2010. Structure, function, regulation and polymorphism and the clinical significance of human cytochrome p450 1a2. Drug metabolism reviews 42:268-354.
ABCB1	rs2032582	T	G	7	87160618	Llop S, Engstrom K, Ballester F, Franforte E, Alhamdow A, Pisa F, et al. 2014. Polymorphisms in abc transporter genes and concentrations of mercury in newborns--evidence from two mediterranean birth cohorts. PloS one 9:e97172.
AHRR	rs2292596	C	G	5	422955	Hung WT, Lambert GH, Huang PW, Patterson DG, Jr., Guo YL. 2013. Genetic susceptibility to dioxin-like chemicals' induction of cytochrome p4501a2 in the human adult linked to specific ahrr polymorphism. Chemosphere 90:2358-2364.
HSPB1	rs2868371	C	G	7	75930759	Guo H, Bai Y, Xu P, Hu Z, Liu L, Wang F, et al. 2010. Functional promoter -1271g>c variant of hspb1 predicts lung cancer risk and survival. Journal of clinical oncology : official journal of the American Society of Clinical Oncology 28:1928-1935.
SLC11A2	rs224589	A	C	12	51399050	Bressler JP, Olivi L, Cheong JH, Kim Y, Bannona D. 2004. Divalent metal transporter 1 in lead and cadmium transport. Annals of the New York Academy of Sciences 1012:142-152.; Wysokinski D, Zaras M, Dorecka M, Waszczyk M, Szaflik J, Blasiak J, et al. 2012. An association between environmental factors and the ivs4+44c>a polymorphism of the dmt1 gene in age-related macular degeneration. Graefe's arc…
Tf	rs3811647	G	A	3	133484029	Julvez J, Smith GD, Golding J, Ring S, Pourcain BS, Gonzalez JR, et al. 2013. Prenatal methylmercury exposure and genetic predisposition to cognitive deficit at age 8 years. Epidemiology 24:643-650
HFE	rs1800562	A	G	6	26093141	Wright RO, Silverman EK, Schwartz J, Tsaih SW, Senter J, Sparrow D, et al. 2004. Association between hemochromatosis genotype and lead exposure among elderly men: The normative aging study. Environ Health Perspect 112:746-750.
SLC11A1	rs17235409	A	G	2	219259732	Forbes JR, Gros P. 2003. Iron, manganese, and cobalt transport by nramp1 (slc11a1) and nramp2 (slc11a2) expressed at the plasma membrane. Blood 102:1884-1892.; Li X, Yang Y, Zhou F, Zhang Y, Lu H, Jin Q, et al. 2011. Slc11a1 (nramp1) polymorphisms and tuberculosis susceptibility: Updated systematic review and meta-analysis. PloS one 6:e15831.
IGF2	rs3741205	G	T	11	2169884	Adkins RM, Somes G, Morrison JC, Hill JB, Watson EM, Magann EF, et al. 2010. Association of birth weight with polymorphisms in the igf2, h19, and igf2r genes. Pediatric research 68:429-434.
H19	rs4929984	A	C	11	2024683	Adkins RM, Somes G, Morrison JC, Hill JB, Watson EM, Magann EF, et al. 2010. Association of birth weight with polymorphisms in the igf2, h19, and igf2r genes. Pediatric research 68:429-434.
HIF1A	rs2301113	C	A	14	62206548	Shi M, Christensen K, Weinberg CR, Romitti P, Bathum L, Lozada A, et al. 2007. Orofacial cleft risk is increased with maternal smoking and specific detoxification-gene variants. Am J Hum Genet 80:76-90.
SLC38A4	rs11183610	A	G	12	47170764	Gonzalez-Renteria SM, Loera-Castaneda V, Chairez-Hernandez I, Sosa-Macias M, Paniagua-Castro N, Lares-Aseff I, et al. 2013. Association of the polymorphisms 292 c>t and 1304 g>a in the slc38a4 gene with hyperglycaemia. Diabetes/metabolism research and reviews 29:39-43.
SLC2A3	rs4234898???	T	C	4	156998541	Roeske D, Ludwig KU, Neuhoff N, Becker J, Bartling J, Bruder J, et al. 2011. First genome-wide association scan on neurophysiological endophenotypes points to trans-regulation effects on slc2a3 in dyslexic children. Molecular psychiatry 16:97-107.
SLC38A2	rs10880961	G	C	12	46765228	Mando C, Tabano S, Pileri P, Colapietro P, Marino MA, Avagliano L, et al. 2013. Snat2 expression and regulation in human growth-restricted placentas. Pediatric research 74:104-110.
TFRC	rs3804141	A	G	3	195796908	Joneidi Z, Mortazavi Y, Memari F, Roointan A, Chahardouli B, Rostami S. 2019. The impact of genetic variation on metabolism of heavy metals: Genetic predisposition? Biomed Pharmacother. 113:108642.
SLC39A14	rs4872479	T	G	8	22233636	Joneidi Z, Mortazavi Y, Memari F, Roointan A, Chahardouli B, Rostami S. 2019. The impact of genetic variation on metabolism of heavy metals: Genetic predisposition? Biomed Pharmacother. 113:108642.
SLC39A14	rs870215	A	G	8	22258137	Joneidi Z, Mortazavi Y, Memari F, Roointan A, Chahardouli B, Rostami S. 2019. The impact of genetic variation on metabolism of heavy metals: Genetic predisposition? Biomed Pharmacother. 113:108642.
SLC39A8	rs10014145	G	A	4	103200577	Joneidi Z, Mortazavi Y, Memari F, Roointan A, Chahardouli B, Rostami S. 2019. The impact of genetic variation on metabolism of heavy metals: Genetic predisposition? Biomed Pharmacother. 113:108642.
SLC39A8	rs233804	A	C	4	103212916	Joneidi Z, Mortazavi Y, Memari F, Roointan A, Chahardouli B, Rostami S. 2019. The impact of genetic variation on metabolism of heavy metals: Genetic predisposition? Biomed Pharmacother. 113:108642.
GSTP1	rs1695	G	A	11	67352689	Joneidi Z, Mortazavi Y, Memari F, Roointan A, Chahardouli B, Rostami S. 2019. The impact of genetic variation on metabolism of heavy metals: Genetic predisposition? Biomed Pharmacother. 113:108642.
MT1A	rs11076161	A	G	16	56673148	Joneidi Z, Mortazavi Y, Memari F, Roointan A, Chahardouli B, Rostami S. 2019. The impact of genetic variation on metabolism of heavy metals: Genetic predisposition? Biomed Pharmacother. 113:108642.
MT2A	rs28366003	G	A	16	56642491	Joneidi Z, Mortazavi Y, Memari F, Roointan A, Chahardouli B, Rostami S. 2019. The impact of genetic variation on metabolism of heavy metals: Genetic predisposition? Biomed Pharmacother. 113:108642.
AS3MT	rs3740393	C	G	10	104636655	Joneidi Z, Mortazavi Y, Memari F, Roointan A, Chahardouli B, Rostami S. 2019. The impact of genetic variation on metabolism of heavy metals: Genetic predisposition? Biomed Pharmacother. 113:108642.
AS3MT	rs3740390	T	C	10	104638480	Joneidi Z, Mortazavi Y, Memari F, Roointan A, Chahardouli B, Rostami S. 2019. The impact of genetic variation on metabolism of heavy metals: Genetic predisposition? Biomed Pharmacother. 113:108642.
AS3MT	rs10748835	A	G	10	104660256	Joneidi Z, Mortazavi Y, Memari F, Roointan A, Chahardouli B, Rostami S. 2019. The impact of genetic variation on metabolism of heavy metals: Genetic predisposition? Biomed Pharmacother. 113:108642.
AS3MT	rs12767543	A	G	10	104631663	Joneidi Z, Mortazavi Y, Memari F, Roointan A, Chahardouli B, Rostami S. 2019. The impact of genetic variation on metabolism of heavy metals: Genetic predisposition? Biomed Pharmacother. 113:108642.
AS3MT	rs3740393	C	G	10	104636655	Joneidi Z, Mortazavi Y, Memari F, Roointan A, Chahardouli B, Rostami S. 2019. The impact of genetic variation on metabolism of heavy metals: Genetic predisposition? Biomed Pharmacother. 113:108642.
AS3MT	rs11191453	C	T	10	104659852	Joneidi Z, Mortazavi Y, Memari F, Roointan A, Chahardouli B, Rostami S. 2019. The impact of genetic variation on metabolism of heavy metals: Genetic predisposition? Biomed Pharmacother. 113:108642.
AS3MT	rs11191439	C	T	10	104638723	Joneidi Z, Mortazavi Y, Memari F, Roointan A, Chahardouli B, Rostami S. 2019. The impact of genetic variation on metabolism of heavy metals: Genetic predisposition? Biomed Pharmacother. 113:108642.
GSTO2	rs156697	G	A	10	106039185	Joneidi Z, Mortazavi Y, Memari F, Roointan A, Chahardouli B, Rostami S. 2019. The impact of genetic variation on metabolism of heavy metals: Genetic predisposition? Biomed Pharmacother. 113:108642.
MT1M	rs2270837	G	A	16	56667854	Joneidi Z, Mortazavi Y, Memari F, Roointan A, Chahardouli B, Rostami S. 2019. The impact of genetic variation on metabolism of heavy metals: Genetic predisposition? Biomed Pharmacother. 113:108642.
MT4	rs11643815	A	G	16	56602798	Joneidi Z, Mortazavi Y, Memari F, Roointan A, Chahardouli B, Rostami S. 2019. The impact of genetic variation on metabolism of heavy metals: Genetic predisposition? Biomed Pharmacother. 113:108642.
SEPP1	rs7579	T	C	5	42800808	Joneidi Z, Mortazavi Y, Memari F, Roointan A, Chahardouli B, Rostami S. 2019. The impact of genetic variation on metabolism of heavy metals: Genetic predisposition? Biomed Pharmacother. 113:108642.
ABCC2	rs1885301	A	G	10	101541053	Joneidi Z, Mortazavi Y, Memari F, Roointan A, Chahardouli B, Rostami S. 2019. The impact of genetic variation on metabolism of heavy metals: Genetic predisposition? Biomed Pharmacother. 113:108642.
ABCC2	rs2273697	G	A	10	101563815	Joneidi Z, Mortazavi Y, Memari F, Roointan A, Chahardouli B, Rostami S. 2019. The impact of genetic variation on metabolism of heavy metals: Genetic predisposition? Biomed Pharmacother. 113:108642.
ABCC2	rs717620	A	G	10	101542578	Joneidi Z, Mortazavi Y, Memari F, Roointan A, Chahardouli B, Rostami S. 2019. The impact of genetic variation on metabolism of heavy metals: Genetic predisposition? Biomed Pharmacother. 113:108642.
LAT1	rs33916661	G	A	16	87904869	Joneidi Z, Mortazavi Y, Memari F, Roointan A, Chahardouli B, Rostami S. 2019. The impact of genetic variation on metabolism of heavy metals: Genetic predisposition? Biomed Pharmacother. 113:108642.
OAT1	rs4149170	A	G	11	62752289	Joneidi Z, Mortazavi Y, Memari F, Roointan A, Chahardouli B, Rostami S. 2019. The impact of genetic variation on metabolism of heavy metals: Genetic predisposition? Biomed Pharmacother. 113:108642.
OAT1	rs4149182	C	G	11	62768113	Joneidi Z, Mortazavi Y, Memari F, Roointan A, Chahardouli B, Rostami S. 2019. The impact of genetic variation on metabolism of heavy metals: Genetic predisposition? Biomed Pharmacother. 113:108642.
GCLM	rs41303970	T	C	1	94375309	Joneidi Z, Mortazavi Y, Memari F, Roointan A, Chahardouli B, Rostami S. 2019. The impact of genetic variation on metabolism of heavy metals: Genetic predisposition? Biomed Pharmacother. 113:108642.
GCLC	rs761142	T	A	6	53392108	Joneidi Z, Mortazavi Y, Memari F, Roointan A, Chahardouli B, Rostami S. 2019. The impact of genetic variation on metabolism of heavy metals: Genetic predisposition? Biomed Pharmacother. 113:108642.
MT2A	rs10636	C	G	16	56643343	Joneidi Z, Mortazavi Y, Memari F, Roointan A, Chahardouli B, Rostami S. 2019. The impact of genetic variation on metabolism of heavy metals: Genetic predisposition? Biomed Pharmacother. 113:108642.
MT4	rs396230	G	A	16	56602616	Joneidi Z, Mortazavi Y, Memari F, Roointan A, Chahardouli B, Rostami S. 2019. The impact of genetic variation on metabolism of heavy metals: Genetic predisposition? Biomed Pharmacother. 113:108642.
AGT	rs699	T	C	1	230845794	Joneidi Z, Mortazavi Y, Memari F, Roointan A, Chahardouli B, Rostami S. 2019. The impact of genetic variation on metabolism of heavy metals: Genetic predisposition? Biomed Pharmacother. 113:108642.
DMT1	rs224589	A	C	12	51399050	Joneidi Z, Mortazavi Y, Memari F, Roointan A, Chahardouli B, Rostami S. 2019. The impact of genetic variation on metabolism of heavy metals: Genetic predisposition? Biomed Pharmacother. 113:108642.
XPO5	rs2257082	C	T	6	43492578	Joneidi Z, Mortazavi Y, Memari F, Roointan A, Chahardouli B, Rostami S. 2019. The impact of genetic variation on metabolism of heavy metals: Genetic predisposition? Biomed Pharmacother. 113:108642.
ALAD	rs1800435	G	C	9	116153891	Joneidi Z, Mortazavi Y, Memari F, Roointan A, Chahardouli B, Rostami S. 2019. The impact of genetic variation on metabolism of heavy metals: Genetic predisposition? Biomed Pharmacother. 113:108642.
ALAD	rs1800435	C	G	9	116153891	Joneidi Z, Mortazavi Y, Memari F, Roointan A, Chahardouli B, Rostami S. 2019. The impact of genetic variation on metabolism of heavy metals: Genetic predisposition? Biomed Pharmacother. 113:108642.
VDR	rs10735810	C	T	12	48272895	Joneidi Z, Mortazavi Y, Memari F, Roointan A, Chahardouli B, Rostami S. 2019. The impact of genetic variation on metabolism of heavy metals: Genetic predisposition? Biomed Pharmacother. 113:108642.
MLH1	rs1800734	A	G	3	37034946	Joneidi Z, Mortazavi Y, Memari F, Roointan A, Chahardouli B, Rostami S. 2019. The impact of genetic variation on metabolism of heavy metals: Genetic predisposition? Biomed Pharmacother. 113:108642.
CD109	rs9350504	T	C	6	74457830	Ng E, Lind PM, Lindgren C, Ingelsson E, Mahajan A, Morris A, Lind L. Genome-wide association study of toxic metals and trace elements reveals novel associations. Hum Mol Genet. 2015 Aug 15;24(16):4739-45.
LINC00578	rs148534631	A	T	3	177349580	Ng E, Lind PM, Lindgren C, Ingelsson E, Mahajan A, Morris A, Lind L. Genome-wide association study of toxic metals and trace elements reveals novel associations. Hum Mol Genet. 2015 Aug 15;24(16):4739-45.
CRTC3	rs12915189	G	A	15	91114376	Ng E, Lind PM, Lindgren C, Ingelsson E, Mahajan A, Morris A, Lind L. Genome-wide association study of toxic metals and trace elements reveals novel associations. Hum Mol Genet. 2015 Aug 15;24(16):4739-45.
CADPS;LINC00698	rs304234	A	G	3	62877794	Guo D, Zhou Y, Wei X, Zhang S, Jin T, Zhang Y, Lin M, Zhou X, Xie Y, He C, Lin Q, He P, Ding Y. Preliminary study of genome-wide association identifies novel susceptibility genes for serum mineral elements in the Chinese Han population. Biol Trace Elem Res. 2022 Jun;200(6):2549-2555.
LOC101928211;GPR37	rs12666460	T	C	7	124480877	Guo D, Zhou Y, Wei X, Zhang S, Jin T, Zhang Y, Lin M, Zhou X, Xie Y, He C, Lin Q, He P, Ding Y. Preliminary study of genome-wide association identifies novel susceptibility genes for serum mineral elements in the Chinese Han population. Biol Trace Elem Res. 2022 Jun;200(6):2549-2555.
XKR9	rs12681420	A	G	8	71593198	Borné Y, Söderholm M, Barregard L, Fagerberg B, Persson M, Melander O, Thévenod F, Hedblad B, Engström G. Genome wide association study identifies two loci associated with cadmium in erythrocytes among never-smokers. Hum Mol Genet. 2016 Jun 1;25(11):2342-2348.
DLGAP1	rs17574271	C	T	18	3970124	Borné Y, Söderholm M, Barregard L, Fagerberg B, Persson M, Melander O, Thévenod F, Hedblad B, Engström G. Genome wide association study identifies two loci associated with cadmium in erythrocytes among never-smokers. Hum Mol Genet. 2016 Jun 1;25(11):2342-2348.
MT2A	rs28366003	G	A	5	56608579	Kayaaltı Z, Aliyev V, Söylemezoğlu T. The potential effect of metallothionein 2A -5A/G single nucleotide polymorphism on blood cadmium, lead, zinc and copper levels. Toxicol Appl Pharmacol. 2011 Oct 1;256(1):1-7.
DMT1	rs224589	C	A	12	51399050	Kayaaltı Z, Akyüzlü DK, Söylemezoğlu T. Evaluation of the effect of divalent metal transporter 1 gene polymorphism on blood iron, lead and cadmium levels. Environ Res. 2015 Feb;137:8-13.
C12orf51	rs11066280	G	A	12	111302166	Eom SY, Hwang MS, Lim JA, Choi BS, Kwon HJ, Park JD, Kim YD, Kim H. Exome-wide association study identifies genetic polymorphisms of C12orf51, MYL2, and ALDH2 associated with blood lead levels in the general Korean population. Environ Health. 2017 Feb 17;16(1):11.
MYL2	rs12229654	A	C	12	109898844	Eom SY, Hwang MS, Lim JA, Choi BS, Kwon HJ, Park JD, Kim YD, Kim H. Exome-wide association study identifies genetic polymorphisms of C12orf51, MYL2, and ALDH2 associated with blood lead levels in the general Korean population. Environ Health. 2017 Feb 17;16(1):11.
ALDH2	rs671	G	A	12	110726149	Eom SY, Hwang MS, Lim JA, Choi BS, Kwon HJ, Park JD, Kim YD, Kim H. Exome-wide association study identifies genetic polymorphisms of C12orf51, MYL2, and ALDH2 associated with blood lead levels in the general Korean population. Environ Health. 2017 Feb 17;16(1):11.
ALAD	rs1805313	A	G	9	113388911	Warrington NM, Zhu G, Dy V, Heath AC, Madden PA, Hemani G, Kemp JP, Mcmahon G, St Pourcain B, Timpson NJ, Taylor CM, Golding J, Lawlor DA, Steer C, Montgomery GW, Martin NG, Davey Smith G, Evans DM, Whitfield JB. Genome-wide association study of blood lead shows multiple associations near ALAD. Hum Mol Genet. 2015 Jul 1;24(13):3871-9.
MTHFR	rs2274976	C	T	1	11850927	Parajuli RP, Goodrich JM, Chan HM, Lemire M, Ayotte P, Hegele RA, Basu N. Variation in biomarker levels of metals, persistent organic pollutants, and omega-3 fatty acids in association with genetic polymorphisms among Inuit in Nunavik, Canada. Environ Res. 2021 Sep;200:111393.
FADS3	rs7115739	G	T	11	61641717	Parajuli RP, Goodrich JM, Chan HM, Lemire M, Ayotte P, Hegele RA, Basu N. Variation in biomarker levels of metals, persistent organic pollutants, and omega-3 fatty acids in association with genetic polymorphisms among Inuit in Nunavik, Canada. Environ Res. 2021 Sep;200:111393.
FADS2	rs174602	T	C	11	61624414	Parajuli RP, Goodrich JM, Chan HM, Lemire M, Ayotte P, Hegele RA, Basu N. Variation in biomarker levels of metals, persistent organic pollutants, and omega-3 fatty acids in association with genetic polymorphisms among Inuit in Nunavik, Canada. Environ Res. 2021 Sep;200:111393.
FADS3	rs74771917	C	T	11	61627960	Parajuli RP, Goodrich JM, Chan HM, Lemire M, Ayotte P, Hegele RA, Basu N. Variation in biomarker levels of metals, persistent organic pollutants, and omega-3 fatty acids in association with genetic polymorphisms among Inuit in Nunavik, Canada. Environ Res. 2021 Sep;200:111393.
GPX4	rs713041	G	A	19	1106615	Parajuli RP, Goodrich JM, Chan HM, Lemire M, Ayotte P, Hegele RA, Basu N. Variation in biomarker levels of metals, persistent organic pollutants, and omega-3 fatty acids in association with genetic polymorphisms among Inuit in Nunavik, Canada. Environ Res. 2021 Sep;200:111393.
CYP2C19	rs4244285	T	C	10	96541616	Parajuli RP, Goodrich JM, Chan HM, Lemire M, Ayotte P, Hegele RA, Basu N. Variation in biomarker levels of metals, persistent organic pollutants, and omega-3 fatty acids in association with genetic polymorphisms among Inuit in Nunavik, Canada. Environ Res. 2021 Sep;200:111393.
